# Studying autism using untargeted metabolomics in newborn screening samples

**DOI:** 10.1101/2020.04.17.20069153

**Authors:** Julie Courraud, Madeleine Ernst, Susan Svane Laursen, David M. Hougaard, Arieh S. Cohen

**Affiliations:** Section for Clinical Mass Spectrometry, Danish Center for Neonatal Screening, Department of Congenital Disorders, Statens Serum Institut Copenhagen, Artillerivej 5, 2300 Copenhagen S, Denmark; iPSYCH, The Lundbeck Foundation Initiative for Integrative Psychiatric Research, Fuglesangs Allé 26, 8210 Aarhus, Denmark

**Keywords:** autism spectrum disorder, dried blood spots, untargeted metabolomics, newborn screening, biomarkers

## Abstract

Main risk factors of autism spectrum disorder (ASD) include both genetic and non-genetic factors, especially prenatal and perinatal events. Newborn screening dried blood spot (DBS) samples have great potential for the study of early biochemical markers of disease. To study DBS strengths and limitations in the context of ASD research, we analyzed the metabolomic profiles of newborns later diagnosed with ASD. We performed LC-MS/MS-based untargeted metabolomics on DBS from 37 case-control pairs randomly selected from the iPsych sample. After preprocessing using MZmine 2.41.2, metabolites were putatively annotated using mzCloud, GNPS feature-based molecular networking and MolNetEnhancer. 4360 mass spectral features were detected, of which 150 could be putatively annotated at a high confidence level. Chemical structure information at a broad level could be retrieved for 1009 metabolites, covering 31 chemical classes. Although no clear distinction between cases and controls was revealed, our method covered many metabolites previously associated with ASD, suggesting that biochemical markers of ASD are present at birth and may be monitored during newborn screening. Additionally, we observed that gestational age, age at sampling and month of birth influence the metabolomic profiles of newborn DBS, which informs us on the important confounders to address in future studies.
