## Supplementary material for "Studying autism using untargeted metabolomics in newborn screening samples": TableS1_Subjects_characteristics_details

### Sheet: SuppMat7
Subjects characteristics in details
Courraud et al. 2020
		After outlier removal			All subjects						After outlier removal								All subjects
		n = 68			n = 74						n = 68								n = 74
		cases	controls	Total	cases	controls	Total				cases				controls				cases				controls
	Month of birth									Age at 1st Jan. 2006 (months, median (range))	7.3	(0.8-11.6)			7.5	(0.8-11.6)			7.6	(0.8-11.6)			7.6	(0.8-11.6)
1	January	3	3	6	3	3	6			Gender (girls / boys)	7/25				8/28				8/29				8/29
2	Febrary	4	5	9	6	6	12			Classification of cases (ICD10)1
3	March	3	4	7	4	4	8			- F84.0 Childhood autism	15				-				17				-
4	April	2	3	5	3	3	6			- F84.1 Atypical autism	6				-				7				-
5	May	5	5	10	5	5	10			- F84.5 Asperger syndrome	3				-				4				-
6	June	3	4	7	4	4	8			- F84.8 Other pervasive developmental disorders	4				-				4				-
7	July	1	1	2	1	1	2			- F84.9 Unspecified pervasive developmental disorders	10				-				11				-
8	August	5	5	10	5	5	10			Gestational age (weeks, median (range), NA)	40	(33-41)		4	39	(30-42)		2	40	(33-42)		5	39	(30-42)		2
9	September	1	1	2	1	1	2			Birthweight (g, median (range), NA)	3498	(2210-4880)		0	3490	(977-4850)		2	3500	(2210-4880)		1	3480	(977-4850)		2
10	October	2	2	4	2	2	4			Age at sampling (days, median (range), NA)	6	(3-9)		2	6	(4-10)		3	6	(3-9)		3	6	(4-10)		3
11	November	1	1	2	1	1	2			Age of mother at birth (years, median (range))	32.3	(20.8-41.5)			31.8	(18.3-41.2)			31.7	(20.8-41.5)			31.7	(18.3-41.2)
12	December	2	2	4	2	2	4
	Gestational age (weeks)
	30	0	1	1	0	1	1
	31	0	0	0	0	0	0
	32	0	0	0	0	0	0
	33	1	0	1	1	0	1
	34	0	0	0	0	0	0
	35	1	0	1	1	0	1
	36	0	0	0	0	0	0
	37	1	1	2	1	1	2
	38	3	6	9	3	6	9
	39	6	17	23	7	17	24
	40	6	7	13	7	8	15
	41	10	1	11	11	1	12
	42	0	1	1	1	1	2
	n.a.	4	2	6	5	2	7
	Age at sampling (days)
	3	1	0	1	1	0	1
	4	3	1	4	5	1	6
	5	9	7	16	11	7	18
	6	8	10	18	8	11	19
	7	3	4	7	3	4	7
	8	3	8	11	3	8	11
	9	3	1	4	3	1	4
	10	0	2	2	0	2	2
	n.a.	2	3	5	3	3	6
