## Supplementary material for "Studying autism using untargeted metabolomics in newborn screening samples": TableS3_PERMANOVAs_values

### Sheet: Sheet1
PERMANOVA results
Courraud et al. 2020
		After outlier removal n = 68
metadata	metric	AdonisR2	pvalue	sig
Age_at_sampling	braycurtis	0.0613028	0.001	p<0.05
Autism_subtype	braycurtis	0.137091	0.377	p>0.05
Autism_yes_no	braycurtis	0.0165407	0.311	p>0.05
Birthweight	braycurtis	0.023886	0.106	p>0.05
Gender	braycurtis	0.0124868	0.612	p>0.05
Gestational_age	braycurtis	0.0426708	0.004	p<0.05
Injection_order	braycurtis	0.0347763	0.014	p<0.05
Month_of_birth	braycurtis	0.269821	0.001	p<0.05
Age_at_sampling	canberra	0.0550042	0.001	p<0.05
Autism_subtype	canberra	0.133128	0.381	p>0.05
Autism_yes_no	canberra	0.0142217	0.466	p>0.05
Birthweight	canberra	0.0294945	0.01	p<0.05
Gender	canberra	0.0107477	0.864	p>0.05
Gestational_age	canberra	0.045941	0.001	p<0.05
Injection_order	canberra	0.0534618	0.001	p<0.05
Month_of_birth	canberra	0.254713	0.001	p<0.05
Age_at_sampling	euclidean	0.0424899	0.016	p<0.05
Autism_subtype	euclidean	0.123462	0.529	p>0.05
Autism_yes_no	euclidean	0.0199109	0.225	p>0.05
Birthweight	euclidean	0.0158031	0.398	p>0.05
Gender	euclidean	0.0115122	0.637	p>0.05
Gestational_age	euclidean	0.0429135	0.015	p<0.05
Injection_order	euclidean	0.0160974	0.328	p>0.05
Month_of_birth	euclidean	0.272467	0.001	p<0.05
Age_at_sampling	jaccard	0.0538393	0.001	p<0.05
Autism_subtype	jaccard	0.137313	0.324	p>0.05
Autism_yes_no	jaccard	0.0161276	0.325	p>0.05
Birthweight	jaccard	0.0228462	0.089	p>0.05
Gender	jaccard	0.0128769	0.605	p>0.05
Gestational_age	jaccard	0.0384357	0.003	p<0.05
Injection_order	jaccard	0.0318795	0.016	p<0.05
Month_of_birth	jaccard	0.253405	0.001	p<0.05
