## Supplementary material for "Studying autism using untargeted metabolomics in newborn screening samples": TableS4_Compounds_inspected

### Sheet: suppl mat 9
Full list of compounds with t-test p value <0.01 without FDR correction and/or with Wilcoxon rank-sum test p value <0.01 without FDR correction and/or case/control fold change value <0.5 or >2
Courraud et al. 2020
Inspection logic:
1- Peak integration and shape quality
2- Single values plot: if ≤4 samples are driving the difference, irrelevant
3- Missing values (controls/cases %)
4- Check the consistency of replicated pool injections (coefficient of variation [CV] calculated for features with at least 3 values)
5- Check if the node is connected to known contaminants.
ND: not detected
			T-test (parametric)			wilcoxon			fold_change
Feature_ID	precursor_mass	RT_min	t.stat	pvalue	FDR_corr_pvalue	V	pvalue	FDR_corr_pvalue	fold_change	log2(fold_change)	Visual inspection in MZmine	Number of samples driving the difference if ≤4	Network connections in cytoscape	Compound Discoverer 2.1	missing values in controls	max in controls	average in controls	SD in controls	missing values in cases	max in cases	average in cases	SD in cases	FC average case/ average controls	CV pools	missing values in pools overfour replicated injections	max in paper blanks	average in paper blanks
159	160.133	0.449493	3.2053	0.0020801	0.9174	817.5	0.0030649	0.94337	1.2545	0.32712	Early elution, peak shape satisfactory		connected to 1853 (-0.036 m/z) - maybe a coincidental co-eluant that has a very similar mass creating a hybrid fragmentation profile	detected in CD as methacholine (mzCloud ID 1759)	0	7.31116e+07	3.94278e+07	1.22906e+07	0	9.94827e+07	4.40849e+07	2.2266e+07	1.11812	0.0104264	0	461289	368795
4831	261.181	0.44631	2.9208	0.0047739	0.9174	774	0.0049966	0.94337	2.874	1.5231	Low peak shape quality (several apex)		no node	undetected in CD	0.783784	1.68534e+06	814631	473176	0.540541	2.29321e+06	1.02472e+06	494952	1.25789	0.148499	1	ND	ND
5593	231.17	2.77911	2.7735	0.0072032	0.9174	775.5	0.013849	0.94337	1.4636	0.54956	Peak satisfactory but high baseline (noise around the peak)		single	undetected in CD	0.378378	928730	700016	114771	0.216216	959492	728833	109895	1.04117	0.139064	0	ND	ND
4137	188.071	4.27201	2.6902	0.0090365	0.9174	774.5	0.01016	0.94337	1.9589	0.97006	2 peaks and wrong integration with 3099 (sometimes both peaks, sometimes only one), hence why the high fold change. Peaks correctly separated in only 20 samples. Otherwise it's either one or the other that gets the full area of the 2 peaks. If summed up, the FC is =1 (no FC), p value is 0.9.		connected to 3099 - same molecule (cosine score of 1.0 and mass difference of 0.000)	undetected in CD	0.621622	1.38338e+06	650707	384831	0.405405	1.47103e+06	738368	367696	1.13472	0.357261	0	ND	ND
6489	620.186	6.65519	-2.5656	0.012579	0.9174	409	0.021895	0.94337	0.49315	-1.0199	Low peak shape quality (several apex)		no node	undetected in CD	0.459459	1.4181e+06	864086	252548	0.783784	1.25556e+06	918013	165870	1.06241	0	4	ND	ND
5596	300.289	7.95614	-2.5338	0.013666	0.9174	402	0.026453	0.94337	0.23906	-2.0645	Low peak shape quality (several apex) and noise around	2	single		0.324324	1.20741e+07	1.21429e+06	2.58398e+06	0.621622	1.50356e+06	446242	330299	0.367492	0.246427	0	ND	ND
3099	188.071	4.152	-2.3325	0.022731	0.9174	398	0.02429	0.94337	0.47447	-1.0756	2 peaks and wrong integration with 3099 (sometimes both peaks, sometimes only one, RT 4.15 and 4.28 min)		connected to 4137 (same MS2)	undetected in CD	0.297297	2.29479e+06	652556	546292	0.594595	1.0641e+06	466134	314595	0.71432	0	2	ND	ND
4770	331.129	5.75681	2.2865	0.025441	0.9174	740.5	0.022589	0.94337	2.1172	1.0821	co-elutes with 1790 (but not the same molecule) resulting in wrong integration (sometimes both peaks go to 1790 and no 4770 is integrated).		single	unintegrated in CD (only 1790 is integrated and only for a handful of samples)	0.72973	1.84926e+06	1.10957e+06	389774	0.540541	1.83982e+06	1.25613e+06	296618	1.13208	0	3	ND	ND
8605	1014.49	6.64082	-2.0805	0.041368	0.9174	409	0.017948	0.94337	0.41929	-1.254	Peak shape satisfactory		single	detected in CD in one sample only, no annotation	0.540541	2.05342e+06	1.63399e+06	322584	0.783784	1.68437e+06	1.26465e+06	302179	0.773966	0	4	ND	ND
3835	500.53	8.42837	2.0531	0.044025	0.9174	724.5	0.028643	0.94337	2.2437	1.1658	noise integration		no node		0.756757	807210	545969	158120	0.621622	1.00323e+06	669937	172616	1.22706	0	3	ND	ND
2718	305.268	8.27399	-2.029	0.046494	0.9174	439.5	0.070195	0.94337	0.4382	-1.1903	Low peak shape quality (several apex)	2	single		0.405405	2.88561e+06	440349	613044	0.648649	752222	301567	190328	0.684837	0	2	128724	128724
2065	154.556	8.73397	1.9039	0.061279	0.9174	715	0.043465	0.94337	2.2084	1.143	noise integration		no node		0.72973	1.1557e+06	715401	297883	0.540541	1.29841e+06	899049	220029	1.25671	0	2	ND	ND
3493	236.079	0.356491	1.8484	0.069021	0.9174	706.5	0.076192	0.94337	2.1721	1.1191	Low peak shape quality (several apex)		no node	undetected in CD	0.675676	1.60642e+06	816877	345156	0.540541	3.13423e+06	1.13898e+06	741592	1.39431	0.120963	1	ND	ND
4673	410.434	9.50174	-1.6097	0.11224	0.9174	472	0.10797	0.94337	0.48221	-1.0523	noise integration		no node		0.648649	3.18663e+06	1.31448e+06	843495	0.783784	2.99825e+06	1.41954e+06	814777	1.07993	0	4	ND	ND
3527	208.039	9.75258	1.5455	0.127	0.9174	691.5	0.089048	0.94337	2.1347	1.0941	noise integration		no node		0.756757	1.45965e+06	1.06411e+06	289249	0.648649	2.75281e+06	1.43049e+06	522273	1.34431	0	3	ND	ND
4594	381.131	7.22502	-1.4553	0.15031	0.9174	470	0.11878	0.94337	0.21203	-2.2377	Peak shape satisfactory	1	single		0.621622	2.95622e+07	3.25419e+06	7.72185e+06	0.756757	4.19055e+06	980489	1.22388e+06	0.3013	0.0398478	1	1.99934e+06	1.99934e+06
1952	150.112	0.386682	-1.4421	0.15399	0.9174	471	0.14196	0.94337	0.35362	-1.4997	Very early elution. Tailing	3	single		0.567568	1.49265e+07	3.20931e+06	4.56085e+06	0.648649	8.79364e+06	1.5147e+06	2.21695e+06	0.47197	0.0611625	0	685223	685223
1374	197.128	3.04737	1.3964	0.16727	0.9174	671	0.19326	0.94337	2.2745	1.1855	Peak shape satisfactory	1 (true for the three connected nodes)	connected to 1369 and 2663 (CH2 loss, 1369=2663)		0.675676	3.60608e+07	5.8857e+06	9.91304e+06	0.540541	6.63814e+07	8.51763e+06	1.60909e+07	1.44717	0.032402	0	ND	ND
2847	202.216	4.49243	1.3106	0.19454	0.9174	662	0.29215	0.94337	2.9906	1.5805	Peak shape satisfactory	4	single		0.189189	2.50074e+06	167920	442483	0.135135	5.2912e+06	434676	1.17803e+06	2.58858	0.0763354	0	105880	92179.9
5835	223.096	6.12777	1.177	0.24343	0.93645	656.5	0.22976	0.94337	2.1528	1.1062	Peak shape satisfactory	1	in a subnetwork of phtalates		0.756757	1.70732e+07	8.1251e+06	4.25025e+06	0.675676	5.29404e+07	1.17028e+07	1.33709e+07	1.44032	0	4	ND	ND
7356	533.326	6.95849	0.95675	0.34219	0.98197	626	0.43332	0.94337	2.4628	1.3003	Peak shape satisfactory	3	connected to 7 other nodes (-35.038 to taurocholic acid)	[Similar to: Taurocholic acid; ΔMass: -17.0263 Da]	0.783784	1.37753e+06	871107	349747	0.72973	4.71848e+06	1.57957e+06	1.6987e+06	1.81329	0	4	ND	ND
2407	326.709	4.4062	0.89594	0.37354	0.99033	632	0.36982	0.94337	2.223	1.1525	Peak shape satisfactory	1	connected to 9 other nodes	PEG n14	0.783784	5.30059e+06	2.22415e+06	2.20759e+06	0.702703	2.52796e+07	3.16422e+06	7.40358e+06	1.42267	0.061868	0	ND	ND
1864	188.128	0.456874	0.86775	0.38868	0.99033	557	0.8199	0.98649	2.6518	1.407	Peak shape satisfactory	2	single	Similar to D-Panthenol - mzCloud score of 87.6% - but likely not as Panthenol has also been detected in CD at RT 2.368 and 2.359 min.	0.216216	5.10759e+06	913746	1.04842e+06	0.216216	3.59324e+07	2.15945e+06	6.78233e+06	2.36329	0.0564636	0	ND	ND
7284	498.288	6.95915	0.7948	0.42958	0.99033	630	0.43541	0.94337	2.2508	1.1704	Peak shape satisfactory	3	connected to 7 other nodes	[Similar to: Taurocholic acid; ΔMass: 18.0106 Da]	0.702703	2.25538e+06	1.11257e+06	624388	0.675676	7.04814e+06	2.07306e+06	2.29637e+06	1.86331	0	4	ND	ND
1369	211.144	3.82343	0.78742	0.43386	0.99033	624	0.4758	0.94337	3.1967	1.6766	Peak shape satisfactory	1 (true for the three connected nodes)	Connected to 2663 and 1374 – same mass as 2663 – elutes just after 2663 (2663 is small peak just before)		0.72973	3.38885e+07	6.45733e+06	1.00102e+07	0.675676	1.1715e+08	1.55633e+07	3.27181e+07	2.41017	0.0114393	0	ND	ND
4096	282.204	6.23878	0.33916	0.73557	0.99599	600	0.72425	0.98649	2.2484	1.1689	Low peak shape quality (several apex) and noise around	1	single		0.702703	996393	755905	114240	0.72973	7.56952e+06	1.69916e+06	2.13412e+06	2.24785	0	3	1.47803e+06	1.47803e+06
544	206.139	2.35932	0.02568	0.97959	0.99973	507.5	0.4034	0.94337	3.5427	1.8248	Peak shape satisfactory	1	single		0.027027	4.49125e+07	4.73621e+06	8.59813e+06	0	4.60538e+08	1.47955e+07	7.53307e+07	3.12392	0.024998	0	1.57802e+06	1.05044e+06
