## Supplementary material for "Studying autism using untargeted metabolomics in newborn screening samples": TableS6_Compounds_reported_literature

### Sheet: table 3 suppl mat 11
Compounds reported in the literture as associated with ASD
Courraud et al. 2020
Number of references found in the literature	Compound name	HMDB ID (7 digits!)	Formula	M	M+H	detected by MZmine 2.41 (node number in the network)	detected by Compound Discoverer 2.1	Observed m/z (MZmine)	Error (ppm)	comment	Retention time (min)	Annotation level	missing values in controls	max in controls	average in controls	SD in controls	missing values in cases	max in cases	average in cases	SD in cases	FC average case/ average controls	CV pools	missing values in pools over four replicated injections	max in paper blanks	average in paper blanks	Common Name in HMDB	CAS	InChIKey	Direct Parent	Chemspider ID	KEGG ID	BioCyc ID	PubChem ID
3	Arginine	HMDB0000517	C6H14N4O2	174.112	175.119	1450	ND	175.119	0.209335		0.35	1	0.243243	7.39635e+06	2.30778e+06	1.72664e+06	0.135135	7.76688e+06	2.36695e+06	1.59807e+06	1.02564	0.0641016	0	720337	720337	L-Arginine	74-79-3	ODKSFYDXXFIFQN-BYPYZUCNSA-N	L-alpha-amino acids	6082	C00062	ARG	6322
6	Aspartic acid	HMDB0000191	C4H7NO4	133.038	134.045	1073	ND	134.045	0.774322		0.41	1	0.027027	9.34514e+06	3.91167e+06	1.82006e+06	0.108108	7.06542e+06	3.6508e+06	1.45348e+06	0.933309	0.0428814	0	1.2221e+06	910828	L-Aspartic acid	56-84-8	CKLJMWTZIZZHCS-REOHCLBHSA-N	Aspartic acid and derivatives	5745	C00049	L-ASPARTATE	5960
3	Citric acid	HMDB0000094	C6H8O7	192.027	193.034	1776	yes	193.035	-3.45793	not fragmented	0.350474	4	0.0810811	3.02917e+06	1.12761e+06	648792	0.27027	2.14538e+06	1.02916e+06	521198	0.912691	0.0796201	0	ND	ND	Citric acid	77-92-9	KRKNYBCHXYNGOX-UHFFFAOYSA-N	Tricarboxylic acids and derivatives	305	C00158	CIT	311
3	Creatine	HMDB0000064	C4H9N3O2	131.069	132.077	16	yes	132.077	0.380024		0.4	2	0	3.49208e+08	2.19844e+08	5.78286e+07	0	3.31455e+08	2.13353e+08	8.96146e+07	0.970475	0.0140854	0	3.4767e+06	3.125e+06	Creatine	57-00-1	CVSVTCORWBXHQV-UHFFFAOYSA-N	Alpha amino acids and derivatives	566	C00300	CREATINE	586
4	Creatinine	HMDB0000562	C4H7N3O	113.059	114.066	281	yes	114.066	0.0871101		0.4	2	0	1.89812e+07	1.4467e+07	3.26207e+06	0	2.55763e+07	1.38059e+07	5.36038e+06	0.9543	0.0115291	0	1.53022e+06	1.35408e+06	Creatinine	60-27-5	DDRJAANPRJIHGJ-UHFFFAOYSA-N	Alpha amino acids and derivatives	568	C00791	CREATININE	588
3	Decanoylcarnitine	HMDB0000651	C17H33NO4	315.241	316.248	3633	yes	316.248	0.622059		6	1	0.108108	3.35463e+06	2.34684e+06	410061	0.27027	4.2356e+06	2.46903e+06	569614	1.05207	0.0326635	0	ND	ND	Decanoylcarnitine	1492-27-9	LZOSYCMHQXPBFU-UHFFFAOYSA-N	Acyl carnitines	8420677		PALMITOYL-CARNITINE	10245190
8	Glutamic acid	HMDB0000148	C5H9NO4	147.053	148.06	136	yes	148.06	0.786937		0.38	1	0	6.0721e+07	3.70635e+07	9.66988e+06	0	6.14884e+07	3.18203e+07	1.43594e+07	0.858535	0.029445	0	1.42187e+06	1.35548e+06	L-Glutamic acid	56-86-0	WHUUTDBJXJRKMK-VKHMYHEASA-N	Glutamic acid and derivatives	30572	C00025	GLT	33032
3	Glutamine	HMDB0000641	C5H10N2O3	146.069	147.076	107	yes	147.076	0.836624		0.401542	2	0	5.11236e+07	3.41592e+07	9.02091e+06	0	5.92147e+07	3.28604e+07	1.37313e+07	0.961977	0.0292916	0	1.24708e+06	1.08096e+06	L-Glutamine	56-85-9	ZDXPYRJPNDTMRX-VKHMYHEASA-N	L-alpha-amino acids	5746	C00064	GLN	5961
6	Glycine	HMDB0000123	C2H5NO2	75.032	76.0393	1177	ND	76.0393	0.416948		0.38	3	0.027027	3.25087e+06	1.92451e+06	565727	0.0540541	3.3202e+06	1.6711e+06	595595	0.868324	0.100702	0	479601	479601	Glycine	56-40-6	DHMQDGOQFOQNFH-UHFFFAOYSA-N	Alpha amino acids	730	C00037	GLY	750
3	Glycolic acid	HMDB0000115	C2H4O3	76.016	77.0233	ND	ND						ND	ND	ND	ND	ND	ND	ND	ND	ND	ND	ND	ND	ND	Glycolic acid	79-14-1	AEMRFAOFKBGASW-UHFFFAOYSA-N	Alpha hydroxy acids and derivatives	737	C03547	GLYCOLLATE	757
4	Hippuric acid	HMDB0000714	C9H9N1O3	179.058	180.066	5174	ND	180.065	0.455305		3.04	2	0.297297	448019	289356	77861.3	0.405405	879589	354193	168429	1.22407	0.0587784	1	ND	ND	Hippuric acid	495-69-2	QIAFMBKCNZACKA-UHFFFAOYSA-N	Hippuric acid	451	C01586	CPD-425	464
3	Histidine	HMDB0000177	C6H9N3O2	155.069	156.077	342	yes	156.077	0.207921		0.323592	2	0	4.21673e+07	1.85276e+07	9.25529e+06	0	4.87516e+07	1.59343e+07	9.21585e+06	0.860028	0.0121696	0	2.01602e+06	1.03464e+06	L-Histidine	71-00-1	HNDVDQJCIGZPNO-YFKPBYRVSA-N	Histidine and derivatives	6038	C00135	HIS	6274
3	Lactic acid	HMDB0000190	C3H6O3	90.0317	91.039	ND	ND			usually detected in negative mode only			ND	ND	ND	ND	ND	ND	ND	ND	ND	ND	ND	ND	ND	L-Lactic acid	79-33-4	JVTAAEKCZFNVCJ-UWTATZPHSA-N	Alpha hydroxy acids and derivatives	55423	C00256		61503
4	p-cresol	HMDB0001858	C7H8O1	108.058	109.065	ND	ND						ND	ND	ND	ND	ND	ND	ND	ND	ND	ND	ND	ND	ND	p-Cresol	106-44-5	IWDCLRJOBJJRNH-UHFFFAOYSA-N	Para cresols	13839082	C01468	CPD-108	2879
3	Phenylalanine	HMDB0000159	C9H11NO2	165.079	166.086	594	yes	166.086	0.440109		1.7	1	0.378378	3.72475e+07	1.81537e+07	6.8641e+06	0.459459	3.2571e+07	1.64394e+07	8.29694e+06	0.90557	0.09994	0	ND	ND	L-Phenylalanine	63-91-2	COLNVLDHVKWLRT-QMMMGPOBSA-N	Phenylalanine and derivatives	5910	C00079	PHE	6140
						5370							0.72973	6.57866e+07	2.84369e+07	2.26189e+07	0.756757	5.18326e+07	2.30451e+07	1.5655e+07	0.810394	0	3	ND	ND
						287							0.108108	9.79601e+07	6.02761e+07	1.39784e+07	0.0810811	1.27305e+08	5.51936e+07	2.5732e+07	0.915679	0.0343356	0	ND	ND
5	Serine	HMDB0000187	C3H7NO3	105.043	106.05	437	ND	106.05	0.194686		0.4	2	0	2.76731e+07	9.19535e+06	6.36479e+06	0	2.2755e+07	7.27582e+06	5.18371e+06	0.79125	0.03739	0	2.82846e+06	1.52043e+06	L-Serine	56-45-1	MTCFGRXMJLQNBG-REOHCLBHSA-N	Serine and derivatives	5736	C00065	SER	5951
4	Succinic acid	HMDB0000254	C4H6O4	118.027	119.034	ND	ND			usually detected in negative mode only			ND	ND	ND	ND	ND	ND	ND	ND	ND	ND	ND	ND	ND	Succinic acid	110-15-6	KDYFGRWQOYBRFD-UHFFFAOYSA-N	Dicarboxylic acids and derivatives	1078	C00042	SUC	1110
6	Taurine	HMDB0000251	C2H7NO3S	125.015	126.022	428	ND	126.022	0.31089		0.43	3	0	1.3564e+07	9.1621e+06	2.5212e+06	0	1.97872e+07	8.11575e+06	3.71091e+06	0.885797	0.0215361	0	ND	ND	Taurine	107-35-7	XOAAWQZATWQOTB-UHFFFAOYSA-N	Organosulfonic acids	1091	C00245	TAURINE	1123
4	Threonine	HMDB0000167	C4H9NO3	119.058	120.066	476	ND	120.065	0.461897		0.4	2	0	1.89157e+07	8.75409e+06	3.24609e+06	0	2.07383e+07	7.88485e+06	4.36379e+06	0.900706	0.0159981	0	1.1608e+06	925135	L-Threonine	72-19-5	AYFVYJQAPQTCCC-GBXIJSLDSA-N	L-alpha-amino acids	6051	C00188		6288
5	Tryptophan	HMDB0000929	C11H12N2O2	204.09	205.097	164	yes	205.097	0.505992		2.53	2	0	1.16197e+08	5.82309e+07	1.83308e+07	0	9.75456e+07	5.16186e+07	2.38111e+07	0.886447	0.0241623	0	622241	622241	L-Tryptophan	73-22-3	QIVBCDIJIAJPQS-VIFPVBQESA-N	Indolyl carboxylic acids and derivatives	6066	C00078	TRP	6305
3	Tyrosine	HMDB0000158	C9H11NO3	181.074	182.081	58	yes	182.081	-0.132795		0.72	1	0	2.5725e+08	1.38853e+08	5.13152e+07	0	3.76511e+08	1.3245e+08	8.09688e+07	0.953891	0.0216364	0	1.91625e+06	1.4351e+06	L-Tyrosine	60-18-4	OUYCCCASQSFEME-QMMMGPOBSA-N	Tyrosine and derivatives	5833	C00082	TYR	6057
3	Valine	HMDB0000883	C5H11NO2	117.079	118.086	ND	yes			wrong integration with co-eluting betaine in Mzmine and CD to some extent	0.42	2	ND	ND	ND	ND	ND	ND	ND	ND	ND	ND	ND	ND	ND	L-Valine	72-18-4	KZSNJWFQEVHDMF-BYPYZUCNSA-N	Valine and derivatives	6050	C00183	VAL	6287
2	3-(3-Hydroxyphenyl)-3-hydroxypropanoic acid
2	3-methylhistidine
2	5-Aminopentanoic acid (5-aminovaleric acid 5-AV)
2	5-oxoproline
2	Acetate
2	Acetylcarnitine
2	Alanine
2	Beta-Alanine
2	Butyrate
2	Carnosine
2	Citrulline
2	Fructose
2	Fumaric acid
2	Glutarylcarnitine
2	Isoleucine
2	Leucine
2	Lysine
2	N-formylanthranilic acid
2	Ornithine
2	Proline
2	Propionate
2	Riboflavin
2	Uric acid
1	1,2,3-butanetriol
1	11-deoxy PGF2
1	1-methylnicotinamide
1	2,3-Dimethylsuccinate
1	2,3-Dinor-TXB2
1	24-Hydroxycholesterol
1	25-Hydroxycholesterol
1	2-Amino-3-(5-bromo-1H-indol-3-yl)propanoic acid (5-bromotryptophan)
1	2-aminoisobutyric acid
1	2-Aminophenol
1	2-hydroxybutyric acid
1	2-Hydroxyphenylacetate
1	2-keto-3-deoxygluconate
1	2-Keto-glutaramic acid
1	2-Oxoglutaric acid
1	3,4-dihydroxybutyric acid
1	3-Deoxyglucosone
1	3-Hydroxy-3-methylglutaric
1	3-Hydroxyglutaric
1	3-hydroxyhippuric acid
1	3-hydroxyphenylacetic acid
1	3-methoxytyramine
1	3-methyladipate
1	3-methylglutaroylcarnitine
1	3-Methylindole
1	3-Oxoglutaric
1	4-(1,1-Dimethylethyl)-phenol
1	4-Hydroxybenzoic acid
1	4-Hydroxyphenylacetic acid
1	4-hydroxyproline
1	4-Pyriodic acid
1	5,6-dihydrouridine
1	5-amino-imidazole-4-carboxamide
1	5-Hydroxyindoleacetate
1	5-hydroxytryptamine
1	6-hydroxyindole sulfate
1	6-Phospho-D-glucose acid
1	7α-Hydroxycholesterol
1	Aconitic
1	Adipic acid
1	adrenic acid
1	Alpha-ketobutyrate
1	Anandamide
1	Anserine
1	arachidate
1	Behenate
1	Benzaldehyde
1	Betaine
1	Blood Hg level
1	Blood Pb level
1	Butyrylcarnitine
1	Cadaverine
1	Caprate+
1	Carboxycitric
1	Carnitine
1	Carnosyl carnitine
1	chalice acid
1	choline phosphate
1	Cinnamic acid
1	Cinnamoylglycine
1	Cis-4-hydroxycyclohexylacetic acid
1	Coproporphyrin
1	Cortisol
1	cortisone
1	cysteic acid
1	d19:0/24:1
1	d19:1/24:0)
1	d20:1/23:0
1	Dehydroergosterol
1	desaminotyrosine
1	DHEA-S
1	Diethylphosphate
1	dihydrouracil
1	dihydroxy-1H-indole glucuronide
1	Dimethylamine
1	D-Leucic acid
1	docosahexaenoic acid
1	Docosahexaenoylcarnitine
1	Docosatrienoic Acid
1	Dodecanoylcarnitine (Lauroylcarnitine)
1	D-threitol
1	Eicosatrienoic acid
1	Epinephrine
1	Erythritol
1	Ethanolamine
1	Formate
1	Free carnitine
1	GABA
1	galactitol
1	gamma-glutamylmethionine
1	Glutamic semialdehyde
1	glutaric acid
1	Glutathione
1	Glutathione disulfide
1	glycerol-3-phosphate
1	guanine
1	Hexacarboxyporphyrin
1	Hexadecanoylcarnitine
1	Hexanoylcarnitine
1	Homoarginine
1	Homocysteine
1	homovanillic acid
1	Hydroimidazolone AGE derived from glyoxal
1	Hydroimidazolone AGE derived from methylglyoxal
1	Hydrouracil
1	hydroxybenzoic acid
1	hydroxyphenyllactate
1	hydroxyproline
1	Hypoxanthine
1	Ile
1	Indole
1	indoxyl
1	Indoxyl sulfate
1	Inosine
1	inosine 5'-monophosphate (IMP) Inosinic acid
1	Isocitric acid
1	Isopropanol
1	Isovalerylcarnitine
1	ketoleucine (4-methyl-2-oxopentanoate)
1	kynurenine
1	l-cysteinyl-glycine
1	Linoleoyl ethanolamide
1	L-Prolinamide
1	LysoPE(0:0/15:0)
1	LysoPE(0:0/18:1(11Z))
1	Lysozyme
1	l-γ-glutamyl-cysteine
1	Malic
1	Malonic acid
1	METHACHOLINE
1	methionine
1	Methionine sulfoxide
1	methyl acetoacetic acid
1	Methylguanidine
1	Methylmalonyl/3-OHisovalerylcarnitine*
1	N-acetyl-3-methylhistidine
1	N-Acetyl-a-neuraminic acid
1	N-acetylarginine
1	N-acetyl-aspartyl glutamate
1	N-Acetylcysteine (NAC)
1	N-Acetyl-D-phenylalanine
1	N-acetylglutamine
1	N-acetylphenylalanine
1	N-acetylserotonin
1	N-amidino aspartic acid
1	N-arachidonoylethanolamine
1	N-carboxyethyl-γ-aminobutyric acid
1	N-Formylkynurenine
1	N-formylphenylalanine
1	nicotinamide ribotide
1	Nicotinate
1	N-methyl-2-pyridone-5-carboxamide
1	N-methylnicotinamide
1	N-methylnicotinic acid
1	N-oleoylethanolamine
1	N-palmitoylethanolamine
1	N-Palmitoylsphingosine
1	Nε-carboxymethyl-lysine
1	Nε-fructosyl-lysine
1	Nω-carboxymethylarginine
1	Octadecenoylcarnitine
1	Octanoylcarnitine
1	Octyl carnitine
1	Oleoyl ethanolamide
1	orotate
1	Oxalic
1	palmitate
1	Palmitic amide
1	Palmitoyl ethanolamide
1	Palmitoylcarnitine
1	Pentacarboxyporphyrin
1	Phenol
1	phenylacetylglutamine
1	Phenylactic
1	phosphate
1	Phosphoric
1	Phosphoserine
1	Precoproporphyrin
1	pregnanetriol
1	Pro
1	Prolylhydroxyproline
1	Propionylcarnitine
1	propylene glycol
1	PS(18:0/18:1(9Z))
1	Pyrraline
1	Pyruvic
1	Quinolinic acid
1	Raffinose
1	R-mevalonate 5-diphosphate
1	S-1-pyrroline-5-carboxylate
1	Salicylate
1	sarcosine
1	sebacate decanedioate
1	Serotonin
1	Short chain fatty acids
1	Sphingomyelin (d18:1/25:0
1	sphingomyelin d182
1	Sphingosine-1-phosphate
1	stearate
1	Stearoylcarnitine (Octadecanoylcarnitine)
1	Suberate (Octanedioate)
1	Suberic acid
1	Tartaric
1	Taurocholic acid
1	Tetradecadienoylcarnitine
1	Tetradecanoylcarnitine (Myristoylcarnitine)
1	Thiamine
1	Thymine
1	Total FAA
1	Tpr
1	trans-Urocanate
1	Trehalose/Sucrose
1	Tricarballylic
1	trigonelline
1	Trimethylamine N-oxide
1	Twenty four carbonyl carnitine
1	tyramine O-sulfate
1	Uridine
1	urocanic acid
1	Uroporphyrins
1	ursodeoxycholate
1	Valerate
1	Xanthosine
1	Xanthurenic acid
1	α-aminoadipic acid
1	α-Aminoadipic semialdehyde
1	γ-amino-butyric acid
