## Supplementary material for "Studying autism using untargeted metabolomics in newborn screening samples": TableS7_StandardizedMethodDescription

### Sheet: Ark1
According to Vogeser, Michael, Carina Schuster, and Alan L. Rockwood. ‘A Proposal to Standardize the Description of LC–MS-Based Measurement Methods in Laboratory Medicine’. Clinical Mass Spectrometry 13 (1 August 2019): 36–38. https://doi.org/10.1016/j.clinms.2019.04.003.
Courraud et al. 2020
	Fundamental characteristic	Specification - AUTISM STUDY - DBS method
Generel & Pre-analytical
1.	Intended use	Can blood collected within the first days of life already reveal particularities associated with the later development of autism spectrum disorder (ASD)
2.	Measurands addresses	hundreds of small molecules of various polarity
3.	Sample matrix	Dried blood spots, punch of 3.2 mm diameter
4.	Main technology of sample extraction	Solvent extraction
5.	Liquids applied in sample extraction with volumes, temperature and application times	Crash with 80% icy cold methanol (Optima LCMS grade) in polystyren 96-well plate, 100 µL (including internal standards 1.65 µM), heat-sealing and 45 min horizontal shaker 750 rpm 25°C. 30 min centrifugation at 4°C and 3220 G. Transfer of 75 µL supernatant in hard-shell polypropylene plate, evaporation with N2 1 h 60 L/min room temperature, reconstitution with 2.5% methanol, 75 µL, heat-sealing, 1…
6.	Consumables applied in sample extraction, generic description	Polystyren plate: MicroPlate non-coated V96 clear polystyren (Perkin Elmer), manufacturer catalog number NUN-249570 Hard plate: Bio-Rad Hard-Shell 96-Well polypropylene PCR Plate, low profile, thin wall, skirted, white/clear, manufacturer catalog number HSP-9601
7.	Surface specifications	Polystyren and polypropylene plates
8.	Derivatization, generic description	No
LC-MS acquisition conditions
9.	General LC setup	1 D-chromatography, binary pump
10.	Main column geometry	130 Å, 2.1 mm x 50 mm, 1.7-µm particles
11.	Main column chemistry	UPLC BEH C18, reversed phase
12.	Mobile phase constituents	Water, Methanol, Acetonitrile, formic acid
13.	Retention time window of measurands	0.2-9.8 min of gradient equal 0-9.6 min of RT
14.	Column temperature, range	60°C
15.	Total run time, range	20.5 min
16.	Flow rate, range	0.3-0.9 mL/min
17.	Injection volume, range	20 µL
18.	Gradient, generic description	A (97.31% H2O, 1.25% MeOH, 1.25% ACN and 0.2% FA)
		B (48.66% ACN, 48.66% MeOH, 2.49% H2O and 0.2% FA)
		0-0.5 min, A:B 100:0 at 0.25 mL/min;
		0.5-9 min, gradient ramp to A:B 0:100;
		9.0-9.5 min, flow ramp up to 0.9 mL/min;
		9.5-14 min, A:B 0:100 step;
		14-15 min, gradient ramp to A:B 100:0;
		15-17.5 min, A:B 100:0 step;
		17.5-18 min, flow ramp to 0.25 mL/min;
		18-20.5 min, A:B 100:0 step;
19.	Particular washing procedure	Weak wash; Solvent A
		Strong wash; 24.95% H2O, 24.95% MeOH, 24.95% ACN, 24.95% IPA, and 0.2% FA
20.	Main MS ionization mode	electrospray, positive polarity
21.	Mode of ion manipulation	quadrupole followed by Orbitrap
22.	Specific system requirements, generic description	precursor ion mass accuracy ±0.015 amu (Da)
Run acceptance & quantitation			raw formula	concentration in stock solution (µM)	concentration in extraction buffer (nM)
23.	Internal standard compounds	15N,2-13C-Glycine	C1[13]C1H5[15]N1O2	2500	8278.15
		2H4-Alanine	C3H3[2]H4N1O2	500	1655.63
		2H8-Valine	C5H3[2]H8N1O2	500	1655.63
		2H3-Leucine	C6H10[2]H3N1O2	500	1655.63
		2H3-Methionine	C5H8[2]H3N1O2S1	500	1655.63
		13C6-Phenylalanine	C3[13]C6H11N1O2	500	1655.63
		13C6-Tyrosine	C3[13]C6H11N1O3	500	1655.63
		2H6-Ornithine	C5H10[2]H2N2O2	500	1655.63
		2H2-Citrulline	C6H11[2]H2N3O3	500	1655.63
		2H4,13C-Arginine	C5[13]C1H10[2]H4N4O2	500	1655.63
		13C5-Proline	[13]C5H9N1O2	500	1655.63
		13C5-3-(5-methyl-1H-pyrazol-3-yl)-propanoic acid (13C5-MPP)	C1[13]C5H10N2O2	400	1324.5
		2H9-Free carnitine (2H9-C0)	C7H6[2]H9N1O3	152	503.311
		2H3-Acetylcarnitine (2H3-C2)	C9H14[2]H3N1O4	19	62.9139
		2H3-Propionylcarnitine (2H3-C3)	C10H16[2]H3N1O4	11.4	37.7483
		2H3-Butyrylcarnitine (2H3-C4)	C11H18[2]H3N1O4	7.6	25.1656
		2H9-Isovalerylcarnitine (2H9-C5)	C12H14[2]H9N1O4	7.6	25.1656
		2H6-Glutarylcarnitine (2H6-C5DC)	C12H15[2]H6N1O6	7.6	25.1656
		2H3-Hexanoylcarnitine (2H3-C6)	C13H22[2]H3N1O4	7.6	25.1656
		2H3-Octanoylcarnitine (2H3-C8)	C15H26[2]H3N1O4	7.6	25.1656
		2H3-Decanoylcarnitine (2H3-C10)	C17H30[2]H3N1O4	7.6	25.1656
		2H3-Dodecanoylcarnitine (2H3-C12)	C19H34[2]H3N1O4	15.2	50.3311
		2H3-Tetradecanoylcarnitine (2H3-C14)	C21H32[2]H9N1O4	15.2	50.3311
		2H3-Hexadecanoylcarnitine (2H3-C16)	C23H42[2]H3N1O4	15.2	50.3311
		2H3-Octadecanoylcarnitine (2H3-C18)	C25H46[2]H3N1O4	15.2	50.3311
24.	Recorded ions (precursor ions/product ions) for quantification	No absolute quantification.
25.	Recorded ions (precursor ions/product ions) for confirmation with approach of acceptance criteria	Hundreds of metabolites of various levels of confidence for identification or annotation (see Sumner et al. 2007 and Schrimpe-Rutledge et al. 2016).
26.	Mass resolution, ranges	NA
27.	Number of data points over peaks	peaks with less than 7 data poins (i.e. scans) are excluded during pre-processing
28.	Type of calibration	No calibration
29.	Calibration sample number and concentrations (per measurand)	NA
30.	Calibraton samples matrix	NA
31.	Response/isotopic ratio of lowest /highest calibration samples (per measurand)	NA
32.	Specific set of defined pass criteria for runs (per measurand) - specific specifications	A plate is accepted when: 1. the instrument calibration passed and pressure is stable. 2. the system suitability check was accepted (low noise, correct peak shapes, stable RT) 3. solvent blank injections do not show contamination of importance. 4. pressure traces are reproducible over the plate and as expected. 5. no significant interruption occurred (<6 hours) or major technical issue 6. quality…
33.	Specific set of defined pass criteria for samples (per measurand) - specific specifications	A sample is rejected when: 1. a significant issue occurred during extraction / LCMSMS acquisition 2. internal standards significantly deviate from expected RT (no alignment) 3. internal standards significantly deviate from expected intensities to the extent that they stick out of distance matrix analysis.
34.	Special considerations	We usually detect up to 21 compounds at level 1 of confidence (endogenous versions of the internal standards). Among all features obtained after pre-processing, up to 20% can be annotated at level 2 of confidence. (see Sumner et al. 2007 and Schrimpe-Rutledge et al. 2016)
35.	Interpretation of data
36.	MS settings	For full MS, the parameters were as follows: scan range from 70 to 1050 m/z, microscans: 1, resolution: 35,000, AGC target: 1E6, max IT: 100 ms, and spectrum data type: profile. For MS2, the parameters were as follows: 1) selection of precursor ions: scan range from 70 to 1050 m/z, isolation window: 1.5 m/z, isolation offset: 0 m/z, minimum AGC target: 5.00E3, intensity threshold (requirement for…	not in editorial but appropriate to metabolomics
	Variable characteristics
Pre-analytical & sample preparation
1.	Pre-analytical details	The biological material was DBS biobanked after being used for the national newborn screening programme. DBS are full blood from newborns, aged between 48 and 72 hours, blotted onto Ahlstrom #226 filter paper and left to dry overnight at room temperature before being sent by mail to the Department of Congenital Disorders at the Statens Serum Institut in Copenhagen. The DBS remain at room temperat…
		Samples are punched on a Panthera-Puncher™ 9 blood spot punching system (Perkin Elmer).
2.	Tubes, pipette tips	All plastic consummables are made of polypropylene
3.	Extraction materials , manufacturer, brand and lot	Microlab STAR line automated liquid handling workstation using Venus software (Hamilton robotics)
		EVX-192 (Apricot Designs Evaporex)
		See plate details
4.	Solvents , manufacturer, brand and lot	Thermo Fischer Scientific (Optima™ LC/MS grade)
LC-MS acquisition conditions
5.	MS instrument manufacturer and type	Thermo Fisher Scientific QExactive
6.	LC instrumentation manufacturer(s) and types	Thermo Fisher Scientific Dionex Ultimate 3000 UPLC with a binary pump, hot pocket column heater, and CTC Combi PAL autosampler
7.	Column manufacturer, brand, lot	Acquity UPLC BEH, Waters Corporation
8.	Software: manufacturer, version:computer, operation system	TraceFinder 4.1 Clinical Research and Aria MX, Thermo Fisher Scientific Windows 7, Microsoft
9.	Geometry of tubing	TubPEEK Red 1/16 x .005 x 10ft
		10 µL injection loop
10.	Peak detection and smoothing settings (software dependent)	Various softwares are used (mzmine, Compound Discoverer, Trace Finder) - see specific section for details.
11.	Vacuum conditions	Fore vacuum (mbar) is 1.30E +00 and the UHV - ultra high vacuum (mbar) is 1.36E -10
12.	Tuning conditions such as declustering energy, cone voltage, collision energy, source gas, flow, spray needle position, heater settings	time frame: 0.00 - 9.80 min in-source CID = 0 eV spray voltage = +3.8 Kv capillary temperature = 350°C sheath gas = N2 sheath gas pressure = 32 psi auxiliary gas flow = 8 arb. unit, S-lens RF level = 50% spray needle position = position B heater setting = 60°C
Run acceptance & quantitation
13.	Internal standard manufacturers, lot	NeoBase Non-derivatized MSMS kit (3040-0010)
14.	Standard compounds/calibration samples, manufacturer, lots	NeoBase Non-derivatized MSMS kit (3040-0010)
15.	Units of reporting	molar

### Sheet: Sheet1
							15N,2-13C-Glycine	8278.15	2500
							2H4-Alanine	1655.63	500
							2H8-Valine	1655.63	500			Alanine IS				130
							2H3-Leucine	1655.63	500			Arginine IS		1655.63	500	130
							2H3-Methionine	1655.63	500			Aspartate IS		0
							13C6-Phenylalanine	1655.63	500			Citrulline IS		1655.63	500	130
							13C6-Tyrosine	1655.63	500			Glutamate IS		0
							2H6-Ornithine	1655.63	500			Glycine IS
							2H2-Citrulline	1655.63	500			Leucine IS		1655.63	500	140
							2H4,13C-Arginine	1655.63	500			Methionine IS		1655.63	500	150
							13C5-Proline	1655.63	500			Ornithine IS Neobase		1655.63	500	125
							13C5-3-(5-methyl-1H-pyrazol-3-yl)-propanoic acid (13C5-MPP)	1324.5	400			Ornithine IS		0
												Phenylalanine IS		1655.63	500	140
							2H9-Free carnitine (2H9-C0)	503.311	152			Proline IS		1655.63	500	150
							2H3-Acetylcarnitine (2H3-C2)	62.9139	19			Tyrosine IS		1655.63	500	140
							2H3-Propionylcarnitine (2H3-C3)	37.7483	11.4			Valine IS		1655.63	500	140
							2H3-Butyrylcarnitine (2H3-C4)	25.1656	7.6
							2H9-Isovalerylcarnitine (2H9-C5)	25.1656	7.6			Carnitine IS				45
							2H6-Glutarylcarnitine (2H6-C5DC)	25.1656	7.6			Acetylcarnitine IS				6
							2H3-Hexanoylcarnitine (2H3-C6)	25.1656	7.6			Propionylcarnitine IS				3.5
							2H3-Octanoylcarnitine (2H3-C8)	25.1656	7.6			Butyrylcarnitine IS				2.5
							2H3-Decanoylcarnitine (2H3-C10)	25.1656	7.6			Isovalerylcarnitine IS				2.5
							2H3-Dodecanoylcarnitine (2H3-C12)	50.3311	15.2			Glutarylcarnitine IS				2.5
							2H3-Tetradecanoylcarnitine (2H3-C14)	50.3311	15.2			Hexanoylcarnitine IS				2.5
							2H3-Hexadecanoylcarnitine (2H3-C16)	50.3311	15.2			Octanoylcarnitine IS				2.5
							2H3-Octadecanoylcarnitine (2H3-C18)	50.3311	15.2			Decanoylcarnitine IS				2.5
												Lauroylcarnitine IS				5
												Myristoylcarnitine IS				5
												Palmitoylcarnitine IS				5
												Octadecanoylcarnitine IS				5
